# Complexity of Infection and *Plasmodium falciparum* Circumsporozoite Protein Diversity Prior to Malaria Vaccine Implementation in Kaelé Health District, Cameroon, 2022-2023

**DOI:** 10.64898/2026.01.17.26344325

**Authors:** Innocent M. Ali, Brenda Vasquez Martinez, Valery P. K. Tchuenkam, Jacob M. Sadler, Catherine C. Gorman, Sandrine E. Nsango, Voundi Voundi Junior, Ateba Joel Marcellin, Grace Yimga Wanda, Jeffrey A. Bailey, Rhoel R. Dinglasan, Jessica T. Lin, Jonathan J. Juliano

## Abstract

Malaria remains a major public health concern in Cameroon, with *Plasmodium falciparum* responsible for most morbidity and mortality, particularly among children under five. In response to rising cases, Cameroon began implementing the RTS,S/AS01 malaria vaccine in early 2024. Given the vaccine’s strain-specific efficacy, understanding antigenic diversity and complexity of infection (COI) is critical for evaluating long-term impact. We analyzed 100 *P. falciparum*–positive dried blood spots collected in Mapoussere, Kaele Health District (2022–2023). Using the 4CAST amplicon sequencing assay, we targeted four genes: *csp* (circumsporozoite protein), *ama* (apical membrane antigen 1), *sera2* (serine repeat antigen 2), and *trap* (thrombospondin-related anonymous protein). Haplotypes were identified using SeekDeep, and diversity metrics including heterozygosity (He), nucleotide diversity (π), and selection statistics (Tajima’s D, Fu and Li’s D*, F*) were computed. We successfully genotyped *csp* in 35% of samples, identifying 22 haplotypes (He = 0.908; π = 0.021). The vaccine-matched haplotype was present in 20% of genotyped infections. The T cell TH2 and TH3 epitopes of *csp* showed signs of balancing selection. Both *ama* and *sera2* exhibited higher genotyping success and diversity, with *ama* showing significant Tajima’s D values. COI was highest for *ama* (mean COI = 2.8), followed by *sera2* (2.1), *csp* (1.3), and *trap* (1.2). This study provides a baseline of *P. falciparum* antigenic diversity and COI in a vaccine-targeted region. The presence of vaccine-matched strains and high diversity in TH2/TH3 epitopes in *csp* may influence vaccine efficacy. Continued molecular surveillance is essential to monitor antigenic shifts and guide future strategies.
