## Supplemental Table 2 for "Complexity of Infection and *Plasmodium falciparum* Circumsporozoite Protein Diversity Prior to Malaria Vaccine Implementation in Kaelé Health District, Cameroon, 2022-2023"

### Sheet: ama
Supplemental Table 2. Individual Level Genotyping Data
Sample	Haplotype	Within sample frequency	Read Count
MT1-ME1-A035	PfAMA1.07	0.75649	6586
MT1-ME1-A035	PfAMA1.21	0.170572	1485
MT1-ME1-A035	PfAMA1.19	0.0729382	635
MT1-ME1-A122	PfAMA1.06	0.491913	9824
MT1-ME1-A122	PfAMA1.03	0.311101	6213
MT1-ME1-A122	PfAMA1.15	0.0945371	1888
MT1-ME1-A122	PfAMA1.14	0.075159	1501
MT1-ME1-A122	PfAMA1.07	0.0272896	545
MT1-ME1-B022	PfAMA1.15	0.474433	5205
MT1-ME1-B022	PfAMA1.18	0.459393	5040
MT1-ME1-B022	PfAMA1.00	0.0661745	726
MT1-ME1-B075	PfAMA1.12	1	6606
MT2-ME2-A018	PfAMA1.21	0.276545	3003
MT2-ME2-A018	PfAMA1.00	0.247721	2690
MT2-ME2-A018	PfAMA1.11	0.246339	2675
MT2-ME2-A018	PfAMA1.03	0.147343	1600
MT2-ME2-A018	PfAMA1.08	0.0820518	891
MT2-ME2-A021	PfAMA1.23	0.557815	3594
MT2-ME2-A021	PfAMA1.05	0.442185	2849
MT2-ME2-A027	PfAMA1.11	1	554
MT2-ME2-A029	PfAMA1.15	0.435358	20518
MT2-ME2-A029	PfAMA1.14	0.311358	14674
MT2-ME2-A029	PfAMA1.07	0.18409	8676
MT2-ME2-A029	PfAMA1.05	0.0258652	1219
MT2-ME2-A029	PfAMA1.02	0.0160199	755
MT2-ME2-A029	PfAMA1.03	0.0136858	645
MT2-ME2-A029	PfAMA1.09	0.0136222	642
MT2-ME2-A040	PfAMA1.00	1	5064
MT2-ME2-A042	PfAMA1.27	0.973722	22566
MT2-ME2-A042	PfAMA1.02	0.0262783	609
MT2-ME2-A051	PfAMA1.13	0.787304	7392
MT2-ME2-A051	PfAMA1.12	0.212696	1997
MT2-ME2-A060	PfAMA1.04	1	49240
MT2-ME2-A066	PfAMA1.04	0.500736	680
MT2-ME2-A066	PfAMA1.21	0.499264	678
MT2-ME2-A069	PfAMA1.07	0.613654	19281
MT2-ME2-A069	PfAMA1.00	0.165659	5205
MT2-ME2-A069	PfAMA1.26	0.086219	2709
MT2-ME2-A069	PfAMA1.03	0.0563654	1771
MT2-ME2-A069	PfAMA1.14	0.0301082	946
MT2-ME2-A069	PfAMA1.02	0.0276257	868
MT2-ME2-A069	PfAMA1.05	0.0203692	640
MT2-ME2-A073	PfAMA1.00	1	5701
MT2-ME2-A076	PfAMA1.01	0.384149	17342
MT2-ME2-A076	PfAMA1.23	0.314084	14179
MT2-ME2-A076	PfAMA1.14	0.23064	10412
MT2-ME2-A076	PfAMA1.16	0.0463184	2091
MT2-ME2-A076	PfAMA1.02	0.0131357	593
MT2-ME2-A076	PfAMA1.22	0.0116738	527
MT2-ME2-A079	PfAMA1.00	0.694798	12127
MT2-ME2-A079	PfAMA1.03	0.190214	3320
MT2-ME2-A079	PfAMA1.10	0.0417669	729
MT2-ME2-A079	PfAMA1.08	0.0414232	723
MT2-ME2-A079	PfAMA1.06	0.0317979	555
MT2-ME2-A082	PfAMA1.07	0.489783	5992
MT2-ME2-A082	PfAMA1.06	0.434527	5316
MT2-ME2-A082	PfAMA1.13	0.0756907	926
MT2-ME2-A085	PfAMA1.06	1	33125
MT2-ME2-A088	PfAMA1.03	0.457899	3997
MT2-ME2-A088	PfAMA1.01	0.374613	3270
MT2-ME2-A088	PfAMA1.00	0.10952	956
MT2-ME2-A088	PfAMA1.02	0.0579677	506
MT2-ME2-A093	PfAMA1.14	0.644246	29424
MT2-ME2-A093	PfAMA1.03	0.250088	11422
MT2-ME2-A093	PfAMA1.16	0.0383167	1750
MT2-ME2-A093	PfAMA1.01	0.024873	1136
MT2-ME2-A093	PfAMA1.19	0.0234279	1070
MT2-ME2-A093	PfAMA1.10	0.0190489	870
MT2-ME2-A095	PfAMA1.20	0.764997	13620
MT2-ME2-A095	PfAMA1.18	0.206358	3674
MT2-ME2-A095	PfAMA1.00	0.0286452	510
MT2-ME2-A098	PfAMA1.02	0.496878	9869
MT2-ME2-A098	PfAMA1.28	0.35218	6995
MT2-ME2-A098	PfAMA1.04	0.120129	2386
MT2-ME2-A098	PfAMA1.12	0.0308126	612
MT2-ME2-A100	PfAMA1.06	0.400485	3300
MT2-ME2-A100	PfAMA1.16	0.364684	3005
MT2-ME2-A100	PfAMA1.02	0.0923544	761
MT2-ME2-A100	PfAMA1.15	0.0776699	640
MT2-ME2-A100	PfAMA1.24	0.0648058	534
MT2-ME2-A101	PfAMA1.02	0.757777	3654
MT2-ME2-A101	PfAMA1.04	0.126089	608
MT2-ME2-A101	PfAMA1.17	0.116134	560
MT2-ME2-B003	PfAMA1.01	0.497826	5839
MT2-ME2-B003	PfAMA1.04	0.299514	3513
MT2-ME2-B003	PfAMA1.08	0.124819	1464
MT2-ME2-B003	PfAMA1.02	0.0778412	913
MT2-ME2-B004	PfAMA1.00	1	49160
MT2-ME2-B015	PfAMA1.23	0.412837	1042
MT2-ME2-B015	PfAMA1.13	0.295166	745
MT2-ME2-B015	PfAMA1.05	0.291997	737
MT2-ME2-B021	PfAMA1.12	1	590
MT2-ME2-B022	PfAMA1.04	0.513848	15399
MT2-ME2-B022	PfAMA1.09	0.361519	10834
MT2-ME2-B022	PfAMA1.01	0.0640016	1918
MT2-ME2-B022	PfAMA1.03	0.0365056	1094
MT2-ME2-B022	PfAMA1.27	0.0241257	723
MT2-ME2-B024	PfAMA1.04	1	1203
MT2-ME2-B025	PfAMA1.01	0.929732	45674
MT2-ME2-B025	PfAMA1.00	0.0702683	3452
MT2-ME2-B027	PfAMA1.02	1	49353
MT2-ME2-B035	PfAMA1.11	0.684459	28468
MT2-ME2-B035	PfAMA1.01	0.141806	5898
MT2-ME2-B035	PfAMA1.00	0.137719	5728
MT2-ME2-B035	PfAMA1.30	0.0227928	948
MT2-ME2-B035	PfAMA1.18	0.0132237	550
MT2-ME2-B039	PfAMA1.06	1	9156
MT2-ME2-B050	PfAMA1.01	0.762703	5824
MT2-ME2-B050	PfAMA1.00	0.149555	1142
MT2-ME2-B050	PfAMA1.08	0.0877423	670
MT2-ME2-B053	PfAMA1.10	1	1036
MT2-ME2-B055	PfAMA1.00	1	11399
MT3-ME3-A018	PfAMA1.11	1	49957
MT3-ME3-A019	PfAMA1.01	0.645971	5275
MT3-ME3-A019	PfAMA1.29	0.250306	2044
MT3-ME3-A019	PfAMA1.00	0.103723	847
MT3-ME3-A030	PfAMA1.33	0.498165	3664
MT3-ME3-A030	PfAMA1.02	0.185452	1364
MT3-ME3-A030	PfAMA1.03	0.138817	1021
MT3-ME3-A030	PfAMA1.01	0.102787	756
MT3-ME3-A030	PfAMA1.09	0.0747791	550
MT3-ME3-A031	PfAMA1.02	0.8138	17408
MT3-ME3-A031	PfAMA1.00	0.1862	3983
MT3-ME3-A032	PfAMA1.34	0.388121	758
MT3-ME3-A032	PfAMA1.06	0.316436	618
MT3-ME3-A032	PfAMA1.01	0.295443	577
MT3-ME3-A033	PfAMA1.02	0.610865	4138
MT3-ME3-A033	PfAMA1.08	0.389135	2636
MT3-ME3-A034	PfAMA1.18	0.671513	9283
MT3-ME3-A034	PfAMA1.25	0.176071	2434
MT3-ME3-A034	PfAMA1.07	0.0670573	927
MT3-ME3-A034	PfAMA1.05	0.0451389	624
MT3-ME3-A034	PfAMA1.01	0.0402199	556
MT3-ME3-A035	PfAMA1.01	0.294055	1103
MT3-ME3-A035	PfAMA1.02	0.290856	1091
MT3-ME3-A035	PfAMA1.03	0.266062	998
MT3-ME3-A035	PfAMA1.06	0.149027	559
MT3-ME3-A036	PfAMA1.06	1	19686
MT3-ME3-A037	PfAMA1.19	0.499095	4137
MT3-ME3-A037	PfAMA1.11	0.24997	2072
MT3-ME3-A037	PfAMA1.10	0.165641	1373
MT3-ME3-A037	PfAMA1.01	0.0852938	707
MT3-ME3-A042	PfAMA1.19	0.644237	17971
MT3-ME3-A042	PfAMA1.10	0.186413	5200
MT3-ME3-A042	PfAMA1.11	0.169349	4724
MT3-ME3-A045	PfAMA1.00	0.621364	15979
MT3-ME3-A045	PfAMA1.02	0.336405	8651
MT3-ME3-A045	PfAMA1.08	0.0422305	1086
MT3-ME3-A048	PfAMA1.09	0.53321	2874
MT3-ME3-A048	PfAMA1.01	0.46679	2516
MT3-ME3-A056	PfAMA1.09	0.828862	29752
MT3-ME3-A056	PfAMA1.04	0.127789	4587
MT3-ME3-A056	PfAMA1.17	0.0265497	953
MT3-ME3-A056	PfAMA1.05	0.016799	603
MT3-ME3-A057	PfAMA1.06	1	48775
MT3-ME3-A058	PfAMA1.09	0.988692	48265
MT3-ME3-A058	PfAMA1.00	0.0113075	552
MT3-ME3-A061	PfAMA1.13	0.587129	27406
MT3-ME3-A061	PfAMA1.28	0.148335	6924
MT3-ME3-A061	PfAMA1.16	0.0923133	4309
MT3-ME3-A061	PfAMA1.21	0.0696688	3252
MT3-ME3-A061	PfAMA1.11	0.0393119	1835
MT3-ME3-A061	PfAMA1.01	0.0235014	1097
MT3-ME3-A061	PfAMA1.17	0.0161318	753
MT3-ME3-A061	PfAMA1.04	0.0127469	595
MT3-ME3-A061	PfAMA1.09	0.0108616	507
MT3-ME3-A062	PfAMA1.17	0.940074	20409
MT3-ME3-A062	PfAMA1.11	0.0599263	1301
MT3-ME3-A067	PfAMA1.03	0.986832	48489
MT3-ME3-A067	PfAMA1.11	0.0131675	647
MT3-ME3-A072	PfAMA1.04	0.953254	44435
MT3-ME3-A072	PfAMA1.00	0.0359978	1678
MT3-ME3-A072	PfAMA1.05	0.0107478	501
MT3-ME3-A074	PfAMA1.04	0.638165	27794
MT3-ME3-A074	PfAMA1.00	0.254632	11090
MT3-ME3-A074	PfAMA1.17	0.0440383	1918
MT3-ME3-A074	PfAMA1.05	0.0333617	1453
MT3-ME3-A074	PfAMA1.07	0.0158428	690
MT3-ME3-A074	PfAMA1.14	0.01396	608
MT3-ME3-A121	PfAMA1.22	0.945449	14281
MT3-ME3-A121	PfAMA1.05	0.0545515	824
MT3-ME3-A132	PfAMA1.08	0.475283	15739
MT3-ME3-A132	PfAMA1.07	0.372037	12320
MT3-ME3-A132	PfAMA1.00	0.130968	4337
MT3-ME3-A132	PfAMA1.05	0.0217122	719
MT3-ME3-A134	PfAMA1.15	1	48935
MT3-ME3-A141	PfAMA1.09	0.824621	3376
MT3-ME3-A141	PfAMA1.07	0.175379	718
MT3-ME3-A154	PfAMA1.08	1	18286
MT3-ME3-A158	PfAMA1.03	0.846182	25036
MT3-ME3-A158	PfAMA1.29	0.0851725	2520
MT3-ME3-A158	PfAMA1.10	0.068645	2031
MT3-ME3-A167	PfAMA1.10	1	49480
MT3-ME3-A168	PfAMA1.02	0.240279	4140
MT3-ME3-A168	PfAMA1.08	0.194312	3348
MT3-ME3-A168	PfAMA1.24	0.188741	3252
MT3-ME3-A168	PfAMA1.03	0.176959	3049
MT3-ME3-A168	PfAMA1.13	0.132792	2288
MT3-ME3-A168	PfAMA1.20	0.0669182	1153
MT3-ME3-B004	PfAMA1.01	0.436138	6464
MT3-ME3-B004	PfAMA1.30	0.224141	3322
MT3-ME3-B004	PfAMA1.08	0.177518	2631
MT3-ME3-B004	PfAMA1.00	0.0927063	1374
MT3-ME3-B004	PfAMA1.09	0.069496	1030
MT3-ME3-B011	PfAMA1.31	0.548031	22717
MT3-ME3-B011	PfAMA1.05	0.32423	13440
MT3-ME3-B011	PfAMA1.00	0.0551722	2287
MT3-ME3-B011	PfAMA1.04	0.0486587	2017
MT3-ME3-B011	PfAMA1.01	0.0239072	991
MT3-ME3-B014	PfAMA1.03	0.716313	24225
MT3-ME3-B014	PfAMA1.04	0.164405	5560
MT3-ME3-B014	PfAMA1.05	0.0470446	1591
MT3-ME3-B014	PfAMA1.12	0.0374937	1268
MT3-ME3-B014	PfAMA1.10	0.0347438	1175
MT3-ME3-B017	PfAMA1.26	1	17881
MT3-ME3-B027	PfAMA1.16	1	12334
MT3-ME3-B031	PfAMA1.06	0.692958	5737
MT3-ME3-B031	PfAMA1.20	0.192052	1590
MT3-ME3-B031	PfAMA1.02	0.11499	952
MT3-ME3-B032	PfAMA1.08	1	579
MT3-ME3-B035	PfAMA1.22	1	46116
MT3-ME3-B038	PfAMA1.09	0.868061	13402
MT3-ME3-B038	PfAMA1.03	0.131939	2037
MT3-ME3-B041	PfAMA1.07	0.845886	40611
MT3-ME3-B041	PfAMA1.03	0.154114	7399
MT3-ME3-B042	PfAMA1.12	0.663463	31823
MT3-ME3-B042	PfAMA1.04	0.336537	16142
MT3-ME3-B083	PfAMA1.10	1	1436
MT4-ME4-B001	PfAMA1.25	1	21179
MT4-ME4-B018	PfAMA1.32	0.537547	18347
MT4-ME4-B018	PfAMA1.07	0.323137	11029
MT4-ME4-B018	PfAMA1.20	0.139316	4755
MT4-ME4-B032	PfAMA1.04	1	18809
MT4-ME4-B059	PfAMA1.13	0.549264	2163
MT4-ME4-B059	PfAMA1.00	0.249873	984
MT4-ME4-B059	PfAMA1.24	0.200863	791

### Sheet: csp
Sample	Haplotype	Within sample frequency	Read Count
MT1-ME1-A122	PfCSP.00	0.787571	5513
MT1-ME1-A122	PfCSP.06	0.212429	1487
MT1-ME1-B022	PfCSP.00	1	3886
MT2-ME2-A018	PfCSP.01	0.58717	778
MT2-ME2-A018	PfCSP.04	0.41283	547
MT2-ME2-A029	PfCSP.00	1	16763
MT2-ME2-A040	PfCSP.15	1	516
MT2-ME2-A060	PfCSP.00	1	27370
MT2-ME2-A076	PfCSP.00	0.660278	999
MT2-ME2-A076	PfCSP.02	0.339722	514
MT2-ME2-A082	PfCSP.19	0.512855	1137
MT2-ME2-A082	PfCSP.20	0.487145	1080
MT2-ME2-A085	PfCSP.03	1	1551
MT2-ME2-B004	PfCSP.03	1	2812
MT2-ME2-B025	PfCSP.05	1	1415
MT2-ME2-B027	PfCSP.00	1	7802
MT2-ME2-B050	PfCSP.03	1	666
MT2-ME2-B055	PfCSP.02	1	1317
MT3-ME3-A018	PfCSP.13	1	1641
MT3-ME3-A019	PfCSP.17	0.686661	1740
MT3-ME3-A019	PfCSP.06	0.313339	794
MT3-ME3-A030	PfCSP.14	1	1026
MT3-ME3-A031	PfCSP.01	0.885026	7967
MT3-ME3-A031	PfCSP.02	0.114974	1035
MT3-ME3-A033	PfCSP.00	0.514739	681
MT3-ME3-A033	PfCSP.21	0.485261	642
MT3-ME3-A034	PfCSP.08	1	2307
MT3-ME3-A037	PfCSP.01	1	608
MT3-ME3-A058	PfCSP.04	1	2085
MT3-ME3-A062	PfCSP.05	1	530
MT3-ME3-A067	PfCSP.11	1	1903
MT3-ME3-A132	PfCSP.01	1	853
MT3-ME3-A141	PfCSP.12	1	1685
MT3-ME3-A154	PfCSP.10	1	7935
MT3-ME3-A167	PfCSP.09	1	3967
MT3-ME3-B017	PfCSP.01	1	7160
MT3-ME3-B031	PfCSP.00	1	774
MT3-ME3-B038	PfCSP.02	0.663835	1094
MT3-ME3-B038	PfCSP.00	0.336165	554
MT3-ME3-B041	PfCSP.01	1	5924
MT3-ME3-B042	PfCSP.18	0.598079	2802
MT3-ME3-B042	PfCSP.01	0.401921	1883
MT4-ME4-B018	PfCSP.16	0.785868	3281
MT4-ME4-B018	PfCSP.04	0.214132	894
MT4-ME4-B032	PfCSP.07	1	2351

### Sheet: sera2
Sample	Haplotype	Within sample frequency	Read Count
MT1-ME1-A035	PfSERA2.08	1	873
MT1-ME1-A122	PfSERA2.01	0.790589	9174
MT1-ME1-A122	PfSERA2.04	0.0951396	1104
MT1-ME1-A122	PfSERA2.16	0.0620476	720
MT1-ME1-A122	PfSERA2.21	0.0522234	606
MT1-ME1-B022	PfSERA2.05	0.531804	3478
MT1-ME1-B022	PfSERA2.01	0.468196	3062
MT1-ME1-B075	PfSERA2.12	0.672987	2449
MT1-ME1-B075	PfSERA2.00	0.327013	1190
MT2-ME2-A018	PfSERA2.00	0.445367	2038
MT2-ME2-A018	PfSERA2.15	0.286495	1311
MT2-ME2-A018	PfSERA2.04	0.268138	1227
MT2-ME2-A027	PfSERA2.17	1	525
MT2-ME2-A029	PfSERA2.04	0.438786	10469
MT2-ME2-A029	PfSERA2.16	0.325412	7764
MT2-ME2-A029	PfSERA2.21	0.206211	4920
MT2-ME2-A029	PfSERA2.00	0.0295905	706
MT2-ME2-A040	PfSERA2.09	1	2150
MT2-ME2-A042	PfSERA2.23	0.912317	6607
MT2-ME2-A042	PfSERA2.00	0.087683	635
MT2-ME2-A051	PfSERA2.01	1	2818
MT2-ME2-A060	PfSERA2.07	1	48933
MT2-ME2-A069	PfSERA2.04	0.614906	7417
MT2-ME2-A069	PfSERA2.01	0.143674	1733
MT2-ME2-A069	PfSERA2.05	0.130492	1574
MT2-ME2-A069	PfSERA2.00	0.0675676	815
MT2-ME2-A069	PfSERA2.09	0.0433593	523
MT2-ME2-A073	PfSERA2.06	1	1807
MT2-ME2-A075	PfSERA2.02	1	565
MT2-ME2-A076	PfSERA2.00	0.486367	6368
MT2-ME2-A076	PfSERA2.26	0.428397	5609
MT2-ME2-A076	PfSERA2.09	0.0852364	1116
MT2-ME2-A079	PfSERA2.05	0.684637	3975
MT2-ME2-A079	PfSERA2.01	0.315363	1831
MT2-ME2-A082	PfSERA2.04	0.516115	3571
MT2-ME2-A082	PfSERA2.00	0.390374	2701
MT2-ME2-A082	PfSERA2.01	0.0935106	647
MT2-ME2-A085	PfSERA2.02	1	14627
MT2-ME2-A093	PfSERA2.01	0.623834	12773
MT2-ME2-A093	PfSERA2.02	0.232967	4770
MT2-ME2-A093	PfSERA2.00	0.0634921	1300
MT2-ME2-A093	PfSERA2.08	0.0286203	586
MT2-ME2-A093	PfSERA2.10	0.0263736	540
MT2-ME2-A093	PfSERA2.04	0.0247131	506
MT2-ME2-A095	PfSERA2.04	0.782156	5479
MT2-ME2-A095	PfSERA2.08	0.217844	1526
MT2-ME2-A098	PfSERA2.01	0.587257	2719
MT2-ME2-A098	PfSERA2.05	0.412743	1911
MT2-ME2-A101	PfSERA2.01	1	605
MT2-ME2-B003	PfSERA2.01	0.565165	2810
MT2-ME2-B003	PfSERA2.28	0.303097	1507
MT2-ME2-B003	PfSERA2.02	0.131738	655
MT2-ME2-B004	PfSERA2.02	1	21384
MT2-ME2-B022	PfSERA2.09	0.577465	7011
MT2-ME2-B022	PfSERA2.14	0.366444	4449
MT2-ME2-B022	PfSERA2.20	0.0560909	681
MT2-ME2-B024	PfSERA2.22	1	624
MT2-ME2-B025	PfSERA2.13	1	22671
MT2-ME2-B027	PfSERA2.00	0.858536	42428
MT2-ME2-B027	PfSERA2.01	0.141464	6991
MT2-ME2-B035	PfSERA2.01	0.864621	8820
MT2-ME2-B035	PfSERA2.06	0.135379	1381
MT2-ME2-B039	PfSERA2.07	1	5149
MT2-ME2-B050	PfSERA2.01	0.838779	2721
MT2-ME2-B050	PfSERA2.00	0.161221	523
MT2-ME2-B055	PfSERA2.01	1	4742
MT3-ME3-A018	PfSERA2.17	1	47487
MT3-ME3-A019	PfSERA2.02	0.88905	4279
MT3-ME3-A019	PfSERA2.06	0.11095	534
MT3-ME3-A030	PfSERA2.18	0.676889	1854
MT3-ME3-A030	PfSERA2.00	0.323111	885
MT3-ME3-A031	PfSERA2.02	0.815634	9547
MT3-ME3-A031	PfSERA2.10	0.184366	2158
MT3-ME3-A033	PfSERA2.00	0.469018	1476
MT3-ME3-A033	PfSERA2.20	0.333651	1050
MT3-ME3-A033	PfSERA2.08	0.197331	621
MT3-ME3-A034	PfSERA2.01	0.848306	4731
MT3-ME3-A034	PfSERA2.13	0.151694	846
MT3-ME3-A035	PfSERA2.00	0.60356	1119
MT3-ME3-A035	PfSERA2.06	0.39644	735
MT3-ME3-A036	PfSERA2.00	1	10777
MT3-ME3-A037	PfSERA2.05	0.558027	1731
MT3-ME3-A037	PfSERA2.00	0.22695	704
MT3-ME3-A037	PfSERA2.15	0.215023	667
MT3-ME3-A042	PfSERA2.05	0.449297	5525
MT3-ME3-A042	PfSERA2.15	0.221111	2719
MT3-ME3-A042	PfSERA2.00	0.191185	2351
MT3-ME3-A042	PfSERA2.04	0.138408	1702
MT3-ME3-A045	PfSERA2.02	1	9434
MT3-ME3-A048	PfSERA2.00	0.741111	2147
MT3-ME3-A048	PfSERA2.07	0.258889	750
MT3-ME3-A056	PfSERA2.01	0.639818	9397
MT3-ME3-A056	PfSERA2.07	0.212433	3120
MT3-ME3-A056	PfSERA2.06	0.103357	1518
MT3-ME3-A056	PfSERA2.03	0.044393	652
MT3-ME3-A057	PfSERA2.02	0.966047	15848
MT3-ME3-A057	PfSERA2.03	0.0339531	557
MT3-ME3-A058	PfSERA2.01	0.963055	47078
MT3-ME3-A058	PfSERA2.00	0.0211521	1034
MT3-ME3-A058	PfSERA2.03	0.0157925	772
MT3-ME3-A061	PfSERA2.00	0.667909	20247
MT3-ME3-A061	PfSERA2.02	0.15346	4652
MT3-ME3-A061	PfSERA2.04	0.108234	3281
MT3-ME3-A061	PfSERA2.06	0.0703965	2134
MT3-ME3-A062	PfSERA2.02	0.92454	8846
MT3-ME3-A062	PfSERA2.00	0.0754599	722
MT3-ME3-A067	PfSERA2.08	0.975658	47736
MT3-ME3-A067	PfSERA2.00	0.0127946	626
MT3-ME3-A067	PfSERA2.03	0.0115478	565
MT3-ME3-A072	PfSERA2.11	0.497008	11378
MT3-ME3-A072	PfSERA2.12	0.381776	8740
MT3-ME3-A072	PfSERA2.00	0.0653475	1496
MT3-ME3-A072	PfSERA2.03	0.0328485	752
MT3-ME3-A072	PfSERA2.19	0.0230201	527
MT3-ME3-A074	PfSERA2.19	0.644142	8665
MT3-ME3-A074	PfSERA2.01	0.262266	3528
MT3-ME3-A074	PfSERA2.07	0.0509218	685
MT3-ME3-A074	PfSERA2.03	0.0426702	574
MT3-ME3-A121	PfSERA2.11	0.884737	5611
MT3-ME3-A121	PfSERA2.03	0.115263	731
MT3-ME3-A132	PfSERA2.25	0.489324	7906
MT3-ME3-A132	PfSERA2.05	0.452126	7305
MT3-ME3-A132	PfSERA2.03	0.0585505	946
MT3-ME3-A134	PfSERA2.06	0.926646	18254
MT3-ME3-A134	PfSERA2.11	0.073354	1445
MT3-ME3-A141	PfSERA2.07	1	1936
MT3-ME3-A154	PfSERA2.00	1	9679
MT3-ME3-A158	PfSERA2.02	0.69395	1170
MT3-ME3-A158	PfSERA2.27	0.30605	516
MT3-ME3-A167	PfSERA2.10	1	48879
MT3-ME3-A168	PfSERA2.01	0.448282	4750
MT3-ME3-A168	PfSERA2.01	0.211495	2241
MT3-ME3-A168	PfSERA2.16	0.177897	1885
MT3-ME3-A168	PfSERA2.14	0.162325	1720
MT3-ME3-B004	PfSERA2.14	0.566069	1011
MT3-ME3-B004	PfSERA2.05	0.433931	775
MT3-ME3-B009	PfSERA2.03	1	513
MT3-ME3-B011	PfSERA2.02	1	798
MT3-ME3-B014	PfSERA2.00	0.620739	1748
MT3-ME3-B014	PfSERA2.07	0.198509	559
MT3-ME3-B014	PfSERA2.03	0.180753	509
MT3-ME3-B017	PfSERA2.10	0.93135	8140
MT3-ME3-B017	PfSERA2.03	0.0686499	600
MT3-ME3-B027	PfSERA2.01	1	3890
MT3-ME3-B031	PfSERA2.24	0.665894	2587
MT3-ME3-B031	PfSERA2.00	0.334106	1298
MT3-ME3-B035	PfSERA2.00	1	17683
MT3-ME3-B038	PfSERA2.06	0.781982	4505
MT3-ME3-B038	PfSERA2.18	0.218018	1256
MT3-ME3-B041	PfSERA2.01	0.844759	19432
MT3-ME3-B041	PfSERA2.00	0.155241	3571
MT3-ME3-B042	PfSERA2.05	0.69849	13967
MT3-ME3-B042	PfSERA2.12	0.30151	6029
MT4-ME4-B001	PfSERA2.00	1	6946
MT4-ME4-B018	PfSERA2.04	0.4826	7530
MT4-ME4-B018	PfSERA2.09	0.383901	5990
MT4-ME4-B018	PfSERA2.13	0.1335	2083
MT4-ME4-B032	PfSERA2.03	1	11014
MT4-ME4-B059	PfSERA2.00	0.617747	1086
MT4-ME4-B059	PfSERA2.11	0.382253	672
			895025

### Sheet: trap
Sample	Haplotype	Within sample frequency	Read Count
MT1-ME1-A122	PfTRAP.01	0.636103	1110
MT1-ME1-A122	PfTRAP.09	0.363897	635
MT1-ME1-B022	PfTRAP.06	1	681
MT2-ME2-A029	PfTRAP.08	0.729347	5562
MT2-ME2-A029	PfTRAP.00	0.270653	2064
MT2-ME2-B055	PfTRAP.04	1	764
MT3-ME3-A019	PfTRAP.05	1	687
MT3-ME3-A030	PfTRAP.00	1	540
MT3-ME3-A031	PfTRAP.03	1	2610
MT3-ME3-A034	PfTRAP.00	1	742
MT3-ME3-A037	PfTRAP.07	1	626
MT3-ME3-A154	PfTRAP.02	1	3608
MT3-ME3-B017	PfTRAP.01	1	1470
